# Universal Exome Sequencing in Critically Ill Adults: A Diagnostic Yield of 25% and Race-Based Disparities in Access to Genetic Testing

**DOI:** 10.1101/2024.03.11.24304088

**Authors:** Jessica Gold, Colleen M. Kripke, Regeneron Genetics Center, Penn Medicine BioBank, Theodore G. Drivas

## Abstract

Numerous studies have underscored the diagnostic and therapeutic potential of exome or genome sequencing in critically ill pediatric populations. However, an equivalent investigation in critically ill adults remains conspicuously absent. We retrospectively analyzed whole exome sequencing (WES) data available through the PennMedicine Biobank (PMBB) from all 365 young adult patients, aged 18-40 years, with intensive care unit (ICU) admissions at the University of Pennsylvania Health System who met inclusion criteria for our study. For each participant, two Medical Genetics and Internal Medicine-trained clinicians reviewed WES reports and patient charts for variant classification, result interpretation, and identification of genetic diagnoses related to their critical illness.

Of the 365 individuals in our study, 90 (24.7%) were found to have clearly diagnostic results on WES; an additional 40 (11.0%) had a suspicious variant of uncertain significance (VUS) identified; and an additional 16 (4.4%) had a medically actionable incidental finding. The diagnostic rate of exome sequencing did not decrease with increasing patient age. Affected genes were primarily involved in cardiac function (18.8%), vascular health (16.7%), cancer (16.7%), and pulmonary disease (11.5%). Only half of all diagnostic findings were known and documented in the patient chart at the time of ICU admission. Significant disparities emerged in subgroup analysis by EHR-reported race, with genetic diagnoses known/documented for 63.5% of White patients at the time of ICU admission but only for 28.6% of Black or Hispanic patients. There was a trend towards patients with undocumented genetic diagnoses having a 66% increased mortality rate, making these race-based disparities in genetic diagnosis even more concerning. Altogether, universal exome sequencing in ICU-admitted adult patients was found to yield a new definitive diagnosis in 11.2% of patients. Of these diagnoses, 76.6% conferred specific care-altering medical management recommendations.

Our study suggests that the diagnostic utility of exome sequencing in critically ill young adults is similar to that observed in neonatal and pediatric populations and is age-independent. The high diagnostic rate and striking race-based disparities we find in genetic diagnoses argue for broad and universal approaches to genetic testing for critically ill adults. The widespread implementation of comprehensive genetic sequencing in the adult population promises to enhance medical care for all individuals and holds the potential to rectify disparities in genetic testing referrals, ultimately promoting more equitable healthcare delivery.
