## Supplementary material for "Universal Exome Sequencing in Critically Ill Adults: A Diagnostic Yield of 25% and Race-Based Disparities in Access to Genetic Testing": Table S2

### Sheet: Sheet1
		EHR-Reported Race/Ethnicity			p-value (White -Black/Hispanic)
		White	Black/Hispanic	Other
Age	Mean	31.4	32.3	31.6	0.1651
	Median	32	33	34
Sex	Male	47.7	37.9	63.2	0.0775
	Female	52.3	62.1	36.8
Status	Alive	97.7	96.8	100	0.5866
	Dead	2.25	3.23	0
Admission Indication	Cancer	24.7748	12.9032	0	0.00865
	Cardiac	19.3694	23.3871	21.0526	0.379
	Endocrine	2.25225	5.64516	10.5263	0.0987
	Gastrointestinal	3.6036	2.41935	15.7895	0.54847
	Hematologic	2.7027	4.83871	0	0.2991
	Immunologic	4.5045	7.25806	5.26316	0.28232
	Infectious	4.5045	11.2903	0	0.01715
	Musculoskeletal	1.35135	0.806452	0	0.6505
	Neurologic	14.4144	8.06452	21.0526	0.0833
	Organ Donor	0.900901	0	0	0.2905
	Psychiatric	0.45045	1.6129	0	0.265
	Pulmonary	3.15315	2.41935	5.26316	0.69704
	Renal	4.05405	7.25806	5.26316	0.19922
	Trauma	0.900901	0.806452	0	0.928
	Vascular	12.6126	10.4839	15.7895	0.558
